# Single-cell dissection of schizophrenia reveals neurodevelopmental-synaptic axis and transcriptional resilience

**DOI:** 10.1101/2020.11.06.20225342

**Authors:** W. Brad Ruzicka, Shahin Mohammadi, Jose Davila-Velderrain, Sivan Subburaju, Daniel Reed Tso, Makayla Hourihan, Manolis Kellis

**Affiliations:** Laboratory for Epigenomics in Human Psychopathology, McLean Hospital, Belmont, MA, USA; Harvard Medical School, Boston, MA, USA; Broad Institute of MIT and Harvard, Cambridge, MA, USA; MIT Computer Science and Artificial Intelligence Laboratory, Cambridge, MA, USA

**Author notes:** These authors contributed equally: W. Brad Ruzicka, Shahin Mohammadi.

## Abstract

Schizophrenia is a devastating mental disorder with a high societal burden, complex pathophysiology, and diverse genetic and environmental risk factors. Its complexity, polygenicity, and small-effect-size and cell-type-specific contributors have hindered mechanistic elucidation and the search for new therapeutics. Here, we present the first single-cell dissection of schizophrenia, across 500,000+ cells from 48 postmortem human prefrontal cortex samples, including 24 schizophrenia cases and 24 controls. We annotate 20 cell types/states, providing a high-resolution atlas of schizophrenia-altered genes and pathways in each. We find neurons are the most affected cell type, with deep-layer cortico-cortical projection neurons and parvalbumin-expressing inhibitory neurons showing significant transcriptional changes converging on genetically-implicated regions. We discover a novel excitatory-neuron cell-state indicative of transcriptional resilience and enriched in schizophrenia subjects with less-perturbed transcriptional signatures. We identify key trans-acting factors as candidate drivers of observed transcriptional perturbations, including MEF2C, TCF4, SOX5, and SATB2, and map their binding patterns in postmortem human neurons. These factors regulate distinct gene sets underlying fetal neurodevelopment and adult synaptic function, bridging two leading models of schizophrenia pathogenesis. Our results provide the most detailed map to date for mechanistic understanding and therapeutic development in neuropsychiatric disorders.
