## Supplementary material for "Single-cell dissection of schizophrenia reveals neurodevelopmental-synaptic axis and transcriptional resilience": TableS7c_TPS_scores

### Sheet: Sheet 1
Individual	Is SZTR?	TPS	Classification
CON15	SZTR	-0.36448	Negative
CON9	SZTR	-0.341569	Negative
CON21		-0.328724	Negative
SZ23	SZTR	-0.327388	Negative
SZ17	SZTR	-0.32127	Negative
SZ12	SZTR	-0.317053	Negative
CON24		-0.311979	Negative
CON16		-0.310138	Negative
CON18		-0.303985	Negative
CON20		-0.271583	Negative
CON14		-0.208829	Negative
CON5		-0.172918	Negative
CON22		-0.126744	Negative
SZ22	SZTR	-0.112458	Negative
CON4		-0.0889249	Intermidiate
CON13		-0.0859877	Intermidiate
CON10		-0.0798753	Intermidiate
CON8		-0.0635914	Intermidiate
SZ8		-0.0627711	Intermidiate
SZ10		-0.0465486	Intermidiate
CON2		-0.0454191	Intermidiate
CON12		-0.0369294	Intermidiate
CON3		-0.0172397	Intermidiate
CON11		-0.00512446	Intermidiate
SZ15		0.00591728	Intermidiate
CON23		0.0174518	Intermidiate
SZ3		0.0176161	Intermidiate
SZ9		0.0178001	Intermidiate
CON19		0.0249737	Intermidiate
CON17		0.0305164	Intermidiate
CON6		0.051836	Intermidiate
SZ16		0.0528156	Intermidiate
CON1		0.100632	Positive
SZ19		0.11746	Positive
SZ2		0.127811	Positive
SZ24	SZTR	0.147093	Positive
SZ5		0.15154	Positive
SZ11		0.177048	Positive
SZ1		0.201312	Positive
SZ21		0.215895	Positive
SZ6		0.233351	Positive
SZ13		0.244753	Positive
SZ14		0.258607	Positive
CON7		0.272824	Positive
SZ20		0.273832	Positive
SZ4		0.295579	Positive
SZ18		0.31245	Positive
SZ7		0.31672	Positive
