## Supplementary material for "Single-cell dissection of schizophrenia reveals neurodevelopmental-synaptic axis and transcriptional resilience": TableS9_GWAS_SNP_table

### Sheet: Final_SNP_table
chr	start	end	dbSNP	A1	A2	OR	SE	P	Best.matched.celltype	Best.matched.gene	Best.matched.score	Best.matched.score..signed.	Ex-NRGN	SZTR	Ex-L2/3	Ex-L4	Ex-L4/5	Ex-L5	Ex-L5/6	Ex-L5/6-CC (a)	Ex-L5/6-CC (b)	In-Rosehip	In-VIP	In-Reelin	In-PV (Basket)	In-PV (Chandelier)	In-SST	Ast	OPC	Oli	Mic	Endo	HMAGMA
chr18	52747689	53804156	rs5825114	G	GA	0.93	0.01	5.03e-14	Ex-L2/3	TCF4	3.40503	3.40503	0	0	3.40503	2.62725	2.07227	1.64686	0	1.48877	2.35252	2.16854	2.01836	1.85108	2.89095	1.6235	1.80248	0	0.860265	2.61844	2.2928	0.986273	22.4298
chr8	143276678	143358316	rs58033671	A	ACCCCTGCACGCCCG	1.087	0.01	8.65e-18	Ex-NRGN	TSNARE1	0.92172	-0.92172	0	0	0	0	0	0	0	-0.92172	0	0	0	0	0	0	0	0	0	0	0	0	18.2773
chr12	2321868	2523772	rs2007044	A	G	0.915	0.01	5.63e-20	SZTR	CACNA1C	1.60091	1.60091	0	1.60091	0	0	0	0	0	0	0	0	0	0	0	0	0	0	0	0	0	-0.791619	15.6101
chr20	37361504	37485986	rs6065094	A	G	0.918	0.01	7.91e-17	SZTR	PPP1R16B	1.98951	-1.98951	0	0.778372	0	0	0	0	0	0	-1.98951	0	0	0	0	0	0	0	0	0	0	0	13.5992
chr7	1877502	2190100	rs10650434	A	ACT	0.918	0.01	1.1e-18			0	0	0	0	0	0	0	0	0	0	0	0	0	0	0	0	0	0	0	0	0	0	13.5697
chr2	233559312	233790649	rs4144797	T	C	1.085	0.01	4.33e-16	Ex-NRGN	NGEF	2.10996	-2.10996	0.708616	0	0	-1.63354	-1.87001	0	0	-0.707643	-2.10996	0	0	0	0	0	0	0	0	0	0	0	13.3897
chr10	104570118	105059896	rs12416331	T	A	1.157	0.017	7.09e-18	SZTR	CNNM2	2.70613	-2.70613	0	1.04336	0	0	0	0	0	-1.43813	-2.70613	-1.76414	0	-1.52109	0	0	0	0	0	0	0	0	12.8236
chr12	123447928	123902361	rs2851447	G	C	1.091	0.011	5.55e-16	Ex-NRGN	PITPNM2	4.26546	-4.26546	0	0	-3.46869	0	0	-1.75958	0	-4.26546	-1.93867	-1.93361	0	0	-2.38014	0	0	0	0	0	0	0	12.7539
chr1	97800233	97885249	rs11165867	C	T	0.933	0.013	3.87e-08	Ex-L4/5	DPYD	3.49288	3.49288	0	0	3.35715	1.31661	3.49288	0	0	0	2.98505	0	0	0	0	0	0	0	0	0	1.37111	0	12.3934
chr1	98341152	98559093	rs2660304	G	T	0.897	0.012	2.18e-18	Ex-L4/5	DPYD	3.49288	3.49288	0	0	3.35715	1.31661	3.49288	0	0	0	2.98505	0	0	0	0	0	0	0	0	0	1.37111	0	12.3934
chr3	180571624	181207851	rs34796896	G	A	1.087	0.012	3.19e-12	Ex-L4/5	FXR1	1.97228	1.97228	0	0.683018	0.613109	1.8457	1.97228	1.18844	1.2562	0.911009	0.690229	0	0	0	0	0	0	0	1.9069	0	0	0	11.8907
chr5	60563907	60843706	rs7701440	T	C	0.93	0.01	3.72e-14	Mic	ZSWIM6	2.93666	-2.93666	0	0	-2.58704	-2.23072	-1.70871	0	-2.42824	-0.606717	-2.93666	0	0	-2.29633	0	0	0	-0.447144	0	0	1.58038	0	11.7169
chr14	104188920	104537680	rs10083370	G	A	1.078	0.01	3.44e-14	SZTR	XRCC3	1.9513	-1.9513	0	1.06071	0	0	0	0	-0.956428	-0.745027	-1.9513	-1.19001	0	0	0	0	0	0	0	0	0	0	11.2894
chr15	82827938	83391537	rs783540	A	G	0.943	0.01	8.45e-10	SZTR	CPEB1	2.27266	2.27266	0	2.27266	0	0	0	0	0	0	0	0	0	0	0	0	0	0	0	0	0	0	10.0617
chr1	149998923	150214166	rs140505938	C	T	1.087	0.014	6.5e-10	SZTR	OTUD7B	1.00652	1.00652	0	1.00652	0	0	0	0	0	0	0	0	0	0	0	0	0	0	0	0	0	0	10.0361
chr17	2059961	2216258	rs7216638	T	A	1.067	0.01	4.59e-10	Ex-NRGN	SMG6	1.75698	-1.75698	0	0	0	0	0	0	-1.65158	0	-1.20403	0	0	0	-1.60259	-1.75698	0	0	0	0	0	0	9.97237
chr11	134290032	134297345	rs893949	C	T	1.055	0.01	2.98e-08	Ex-L2/3	B3GAT1	2.94385	-2.94385	-0.977878	-0.938635	0	0	0	0	0	-1.7024	-2.94385	-2.57441	0	0	0	0	0	0	0	0	0	0	9.93211
chr2	198146381	198940251	rs6434928	G	A	1.076	0.01	3.62e-13	Ex-L5/6-CCb	HSPD1	2.97592	2.97592	0	0.86146	0.73427	0	0	-1.05628	0	0.478515	2.97592	0	0	0	0.812584	0	0	0	0	0	0	0	9.90802
chr3	71481192	71611630	rs7632921	G	T	1.058	0.01	9.52e-09	Mic	FOXP1	1.47704	1.47704	0	0	0	0	0	0	1.12438	0	0	0	0	0	0	0	0	0.462227	0	0	1.47704	0	9.78899
chr2	73552542	73900900	rs56145559	C	T	0.931	0.012	1.01e-09	Ex-NRGN	ALMS1	4.01491	-4.01491	0	0	0	0	0	0	0	0	0	0	0	0	-4.01491	-1.94719	0	0	0	0	0	0	9.72746
chr3	17221017	17888256	rs11409090	A	AT	0.942	0.01	2.11e-09	Oli	TBC1D5	2.6568	2.6568	0	0.966825	0	0	0	0	2.28923	0	0	0	0	0	0	-1.43965	0	0	0	2.6568	0	0	9.72166
chr7	24719606	24799227	rs146678232	CA	C	0.932	0.013	1.63e-08	SZTR	MPP6	2.74775	2.74775	0	2.74775	0	0	1.22071	0	0	0	0	0	0	0	0	0	0	0	0	0	0	0	9.66298
chr2	200547937	201309547	rs2949006	T	G	1.105	0.012	3.69e-17	Ex-NRGN	FTCDNL1	2.22608	-2.22608	0	0	0	0	-1.49918	-1.35769	-2.22608	0	-1.67722	0	0	0	0	0	0	0	0	0	0	0	9.59577
chr12	110723245	110723245	rs4766428	C	T	0.927	0.01	2.68e-14	SZTR	ATP2A2	1.0937	-1.0937	-0.792131	1.02237	0	0	0	0.501779	0	0.550653	0	0	-0.791338	-1.0937	0	0	0	0	0	0	0	0	9.5686
chr11	46342942	46751495	rs7951870	T	C	0.911	0.013	2.99e-13	Ex-NRGN	ARHGAP1	2.14348	2.14348	2.14348	0	0	0	0	-1.60226	0	-1.05112	-1.5421	0	0	0	0	0	0	0	0	0	0	0	9.39695
chr1	44029353	44137257	rs2970610	T	C	1.07	0.01	1.39e-11	Ex-NRGN	PTPRF	0.880916	-0.880916	0	-0.880916	0	0	0	0	0	0	0	0	0	0	0	0	0	0	0	0	0	0	9.34206
chr1	243503764	243685760	rs14403	C	T	1.077	0.012	1.71e-10	In-Rosehip	AKT3	1.86658	1.86658	0	0.560403	0	0	0	0	1.4459	0	0	1.86658	0	0	0	0	0	0	0	0	0	-1.5769	9.17598
chr22	42315790	42689370	rs6002655	C	T	0.928	0.01	2.15e-14	SZTR	WBP2NL	2.11186	-2.11186	0	1.31005	0	0	0	0	-2.11186	0	0	0	0	0	0	0	0	0	0	0	0	0	9.13136
chr15	91416550	91429042	rs17514846	A	C	0.934	0.01	2.55e-12	SZTR	FES	0.657458	0.657458	0	0.657458	0	0	0	0	0	0	0	0	0	0	0	0	0	0	0	0	0	0	8.90626
chr8	10030698	10057705	rs11993663	C	A	0.946	0.01	3.4e-08	Ex-L4/5	MSRA	1.63737	1.63737	0	1.23379	0	0	1.63737	0	1.26129	1.08407	0	0	0	0	0	0	-0.748921	0	0	0	0	0	8.87579
chr15	84703470	85392298	rs12908161	A	G	1.069	0.011	9.41e-10	SZTR	ADAMTSL3	2.3348	2.3348	0	2.3348	0	0	0	0	-0.691629	0	0	0	0	0	0	0	0	0	0	0	0	0	8.63977
chr13	79855297	80162555	rs9545047	A	C	1.058	0.01	1.15e-08	Ex-NRGN	RBM26	2.28031	-2.28031	0	0	0	0	0	0	0	0	0	0	0	0	0	0	0	-2.28031	0	0	0	0	8.59336
chr2	73161551	73168593	rs2077586	A	G	1.063	0.011	2.96e-08	Ex-NRGN	SFXN5	2.66039	-2.66039	0	0	-2.47448	0	0	0	0	-2.66039	0	0	0	0	0	0	0	-0.955343	0	0	0	0	8.55945
chr11	113317745	113451229	rs2514218	G	A	0.917	0.012	2.42e-12			0	0	0	0	0	0	0	0	0	0	0	0	0	0	0	0	0	0	0	0	0	0	8.55004
chr3	135807609	136615268	rs7432375	G	A	0.923	0.012	4.07e-12	Ex-NRGN	MSL2	3.63091	-3.63091	0	0	0	0	0	0	0	0	-3.63091	0	0	0	0	0	0	0	0	0	0	0	8.52543
chr8	38014429	38310910	rs10156310	A	T	1.076	0.012	5.56e-10	Ex-NRGN	LETM2	1.25103	-1.25103	0	0	0	0	0	0	-1.063	0	0	0	0	0	0	0	0	0	-1.25103	0	0	0	8.49963
chr22	41408754	41684093	rs9607782	T	A	0.922	0.011	5.54e-13	Ex-L5	RANGAP1	2.34541	2.34541	1.27058	0	0	0	0	2.34541	0	0	0	0	0	0	0	0	0	0	0	0	0	0	8.46797
chr7	104597669	105063372	rs7789569	T	C	1.067	0.01	7e-11	Ex-NRGN	SRPK2	2.14146	-2.14146	0	0	0	0	0	0	-0.978194	0	0	0	-1.43827	0	-2.14146	-1.36159	-1.05574	0	0	0	0	0	8.22556
chr19	19358332	19657632	rs2905432	G	A	1.071	0.01	6.62e-12	Ex-NRGN	NCAN	2.39353	-2.39353	0	-1.09315	-2.39353	-1.13381	-1.65576	0	0	-1.36066	-1.9974	0	0	0	0	0	0	0	0	0	0	0	7.78747
chr9	101065115	101076627	rs10985817	T	C	0.923	0.013	1.02e-09	Ex-NRGN	GABBR2	2.27131	-2.27131	0	0	-1.44765	-2.27131	0	-1.36927	0	0	-1.64943	-1.62948	0	-0.8392	0	0	-1.84536	0	0	0	0	0	7.68346
chr14	33292743	33309495	rs34179565	CA	C	0.946	0.01	8.88e-09			0	0	0	0	0	0	0	0	0	0	0	0	0	0	0	0	0	0	0	0	0	0	7.58059
chr14	30000405	30190316	rs1191551	T	G	1.076	0.012	4.12e-10	In-PV (Basket)	PRKD1	1.91552	1.91552	1.39144	0.740258	0.862818	0	-0.781113	0.691403	0	-0.663362	0	1.81243	0	0	1.91552	0	1.80739	0	0	0	0	0	7.36681
chr4	103001649	103198082	rs13107325	C	T	0.852	0.019	1.19e-16			0	0	0	0	0	0	0	0	0	0	0	0	0	0	0	0	0	0	0	0	0	0	7.36534
chr16	9875513	9960879	rs7191183	T	C	0.942	0.01	6.31e-09	Ex-NRGN	GRIN2A	2.68025	-2.68025	0	0	-1.59119	-2.54767	-2.26163	0	0	-1.32127	-2.68025	-2.51245	0	0	0	-0.95089	0	0	0	0	0	0	7.36159
chr3	63792668	64003983	rs704373	A	G	1.067	0.01	1.39e-10			0	0	0	0	0	0	0	0	0	0	0	0	0	0	0	0	0	0	0	0	0	0	7.25431
chr5	44960923	45285752	rs16902086	A	G	0.936	0.01	5.55e-11	Ex-L5/6-CCa	HCN1	1.62949	1.62949	0	0	1.09916	0	0	0	0	1.62949	0	0	0	0	0	0	0	0	0	0	0	0	7.20047
chr1	2372397	2402499	rs4648845	C	T	0.926	0.011	6.74e-12			0	0	0	0	0	0	0	0	0	0	0	0	0	0	0	0	0	0	0	0	0	0	7.06512
chr3	53443354	53538107	rs312477	G	A	1.067	0.011	1.38e-08	Ex-NRGN	CACNA1D	1.40388	-1.40388	0	0	0	0	0	0	0	0	0	0	-1.29349	0	-1.40388	0	0	0	0	0	0	0	7.00465
chr10	18538669	18751891	rs7893279	T	G	1.118	0.015	4.8e-13	Ex-L4/5	CACNB2	1.32736	1.32736	0	0	0	0	1.32736	0	0	0.508881	0	0	0	0	0	0	0	0.651962	0	0	0	0	6.8728
chr11	133822133	133853008	rs4936215	A	G	1.096	0.012	5.32e-14	Ex-NRGN	IGSF9B	1.39123	-1.39123	0	0	0	-1.39123	-1.1928	0	0	0	-1.23772	0	0	0	0	0	0	0	0	0	0	0	6.8267
chr4	170357792	170646003	rs10520163	A	C	0.948	0.01	2.81e-08	SZTR	NEK1	1.22563	-1.22563	-1.22563	0	0	0	0	0	0	0	0	0	0	0	0	0	0	0	0	0	0	0	6.65421
chr2	57950104	58484172	rs7596038	C	T	1.07	0.01	2.37e-12			0	0	0	0	0	0	0	0	0	0	0	0	0	0	0	0	0	0	0	0	0	0	6.55796
chr17	17649172	17967397	rs4925114	A	G	1.058	0.01	2.64e-08	Ex-NRGN	SREBF1	3.16109	-3.16109	0	0	0	0	-3.16109	0	-2.03929	-2.06223	-2.50422	0	0	0	0	0	0	0	0	0	0	0	6.47464
chr11	130794253	130894131	rs35774874	T	C	1.071	0.01	1.97e-11			0	0	0	0	0	0	0	0	0	0	0	0	0	0	0	0	0	0	0	0	0	0	6.41072
chr11	65378028	65485218	rs58950470	G	T	0.944	0.01	2.07e-08			0	0	0	0	0	0	0	0	0	0	0	0	0	0	0	0	0	0	0	0	0	0	6.3297
chr5	49441779	49884022	rs77853293	C	T	1.056	0.01	1.77e-08			0	0	0	0	0	0	0	0	0	0	0	0	0	0	0	0	0	0	0	0	0	0	6.27362
chr17	19014831	19183427	rs66885728	G	C	1.091	0.015	1.47e-08	Ex-NRGN	EPN2	2.59957	-2.59957	1.56331	0	0	0	0	-2.59957	-0.939619	-0.8901	-2.00601	0	0	0	0	0	0	0	-0.961967	0	0	0	6.26114
chr4	143742567	143883013	rs13121251	T	C	1.059	0.01	4.06e-08	Ex-L5/6-CCb	INPP4B	2.51746	2.51746	0	0.326086	2.38582	0	2.41443	0.242085	0	0.934923	2.51746	-0.621025	0	-1.04001	0	0.739505	0	0	0	0	0	0	5.77911
chr6	73132745	73171881	rs1339227	C	T	1.065	0.01	3.76e-10	Ex-NRGN	RIMS1	2.79156	-2.79156	1.33613	-1.02672	-2.19616	-2.386	0	0	0	-1.04905	-2.79156	-1.65088	0	-2.07092	0	0	-1.08832	0	0	0	0	0	5.74179
chr18	77566535	77579812	rs56775891	C	T	0.936	0.011	2.03e-09			0	0	0	0	0	0	0	0	0	0	0	0	0	0	0	0	0	0	0	0	0	0	5.5864
chr16	71216588	71392062	rs2161711	A	G	1.072	0.013	4.22e-08	In-VIP	CALB2	1.82046	1.82046	0	0	0	0	0	0	0	0	0	0	1.82046	0	0	0	0	0	0	0	0	0	5.35217
chr2	225334070	225467840	rs11685299	C	A	1.062	0.01	3.86e-09	Ex-NRGN	CUL3	1.54046	-1.54046	0	0	0	0	0	0	0	0	0	0	0	-1.54046	0	0	0	0	0	0	0	0	5.25356
chr6	84264202	84409255	rs217287	C	T	1.072	0.01	9.53e-13	SZTR	SNAP91	2.59718	2.59718	0.640548	2.59718	0	0	1.22613	0	0	0	0	0	0	0	0	0	0	0	0	0	0	0	4.94245
chr11	30240470	30395895	rs1765142	C	A	0.944	0.01	1.13e-08	Ex-NRGN	MPPED2	2.51923	-2.51923	0	-2.51923	-2.34026	-1.33559	0	-0.972822	0	0	0	0	0	0	0	0	0	-1.43238	0	0	0	0	4.88612
chr19	50106208	50182697	rs7508148	T	C	1.08	0.012	4.06e-11	Ex-NRGN	PRR12	1.23368	-1.23368	0	0	0	0	0	0	-1.23368	0	-0.912375	0	0	0	0	0	0	0	0	0	0	0	4.82498
chr19	30981639	31038995	rs2053079	A	G	0.932	0.011	1.82e-10	Ex-NRGN	ZNF536	1.04683	-1.04683	0	0	0	0	0	0	0	0	0	-1.04683	0	0	0	0	0	0	0	0	0	0	4.79307
chr12	39448519	39533484	rs10783624	C	A	1.062	0.01	5.44e-09	Ast	CPNE8	0.736484	0.736484	0	0	0	0	0	0.642712	0	0	0	0	0	0	0	0	0	0.736484	0	0	0	0	4.68729
chr14	59864362	60033892	rs150437760	A	C	1.129	0.022	4.58e-08	SZTR	GPR135	2.79412	2.79412	0	2.79412	0	0	0	0	0	0	0	0	0	0	0	0	0	0	0	0	0	0	4.55139
chr16	67708897	68305708	rs1975802	A	G	0.933	0.013	3.56e-08	Ex-NRGN	RANBP10	3.09784	-3.09784	0	-0.606338	-2.1617	-3.09784	0	-1.77627	-2.28178	-1.18588	-2.86742	0	0	0	0	0	0	0	0	0	0	0	4.52748
chr14	29469373	29490300	rs10148671	T	C	0.939	0.01	5.46e-10	Ex-L5/6-CCa	FOXG1	0.895287	0.895287	0	0	0	0	0	0	0	0.895287	0	0	0	0	0	0	0	0	0	0	0	0	4.4179
chr1	173867252	174613056	rs6701877	G	T	1.076	0.013	2.37e-08	Ex-NRGN	RABGAP1L	1.53289	-1.53289	0	0	0	0	0	0	0	-1.06675	-1.53289	0	0	0	0	0	0	0	0	0	0	0	4.40222
chr17	78557051	78685626	rs7225476	G	A	0.949	0.01	4.86e-08			0	0	0	0	0	0	0	0	0	0	0	0	0	0	0	0	0	0	0	0	0	0	4.37665
chr3	161394234	161518228	rs489939	G	A	1.059	0.01	1.24e-08			0	0	0	0	0	0	0	0	0	0	0	0	0	0	0	0	0	0	0	0	0	0	4.34329
chr11	124610011	124620147	rs12293670	A	G	1.084	0.01	1.7e-15	Ex-NRGN	MSANTD2	3.08716	-3.08716	0	0	0	0	0	0	0	0	-3.08716	0	0	0	0	0	0	0	0	0	0	0	4.32062
chr6	83789798	83897565	rs4470825	G	A	1.057	0.01	8.94e-09	SZTR	RWDD2A	1.40906	-1.40906	0	1.07166	0	0	0	0	0	-1.40906	0	0	0	0	0	0	0	0	0	0	0	0	4.29405
chr5	87676693	88195380	rs254782	A	G	0.882	0.023	4.4e-08	Ex-L5/6-CCa	MEF2C	2.93218	2.93218	0	-0.431168	0	0	0	0	1.09391	2.93218	0	0	2.18739	0	0	0	0	0	0	0	0	0	4.23638
chr4	176717618	176904037	rs62334820	C	T	0.922	0.012	9.6e-12	Ex-L4	GPM6A	2.14566	2.14566	0	0	1.72547	2.14566	1.42429	0	1.92635	0	0	0	0	0	2.05943	0	0	-1.19441	-1.14257	0	0	0	4.21258
chr12	23477601	23637351	rs1120004	T	G	1.064	0.011	1.42e-08	Ex-L5/6-CCa	SOX5	3.13736	3.13736	0	0.955828	0	0	1.97091	0	0.996123	3.13736	2.93152	1.48111	0	0	-1.61673	-2.29239	-1.39863	0.845145	0	0	0	-1.63967	4.1118
chr3	16845144	16876476	rs9881798	T	C	1.054	0.01	2.81e-08	SZTR	PLCL2	2.68962	-2.68962	-1.11742	0	-1.57776	-1.76974	-2.68962	-1.41746	-1.219	-0.987062	-2.46934	0	0	0	0	0	0	0	0	0	0	0	4.04257
chr16	7744180	7744180	rs12447542	G	A	0.918	0.015	1.44e-08	Ex-NRGN	RBFOX1	1.68085	-1.68085	1.5655	0	0	0	0	0	0	-0.818212	-1.68085	0	0	-0.961952	0	0	0	0	0	0	-1.0563	1.24931	4.02068
chr5	137838122	137948140	rs13169274	T	C	0.942	0.01	7.06e-10	Ex-NRGN	HSPA9	1.5649	-1.5649	0	-1.5649	0	0	0	0	0	0	0	0	0	0	0	0	0	0	0	0	0	0	3.80872
chr8	27327841	27453762	rs11783093	C	T	1.098	0.014	7.64e-12	Ast	CLU	4.22443	4.22443	0	0.64826	2.0948	2.66829	2.93532	2.90687	3.13667	1.94349	2.16549	2.54155	0	2.12244	1.57743	1.08474	3.05885	4.22443	0	0	0	0.994626	3.677
chr3	2435850	2540632	rs35346733	C	T	1.075	0.01	2.42e-12	In-PV (Chandelier)	CNTN4	1.84974	1.84974	0	0.594309	0	0	0	0	0	0	0	-1.26457	0	0	1.69831	1.84974	0	0	0	0	0	0	3.5251
chr16	24238065	24240725	rs198160	G	T	1.058	0.01	4.88e-08	Ex-NRGN	PRKCB	1.58279	-1.58279	0	0	0	0	0	0	0	-0.985612	0	-0.855867	0	-0.881459	0	-1.37092	-1.58279	0	0	0	0	0	3.48124
chr8	60475926	60954059	rs1473594	T	C	1.066	0.01	3.33e-11	In-VIP	CA8	2.03911	2.03911	0	0	0	0	0	0	0	0	0	0	2.03911	0	0	0	0	0	0	0	0	0	3.44405
chr3	52965713	53175017	rs1080500	G	A	1.075	0.01	2.71e-12			0	0	0	0	0	0	0	0	0	0	0	0	0	0	0	0	0	0	0	0	0	0	3.27813
chr8	4177791	4208761	rs139425113	G	GA	0.936	0.012	8.48e-09	Ex-L5/6-CCa	CSMD1	2.42779	2.42779	0.928034	0	0	0	0	0	0	2.42779	0	0	0	0.896942	1.17463	2.18417	0.604223	0	0	0	-0.814532	0	3.24907
chr2	145139727	145186749	rs12991836	A	C	0.941	0.01	6.46e-10	Ex-L5/6-CCa	ZEB2	0.741987	0.741987	0	0	0	0	0	0	0	0.741987	0	0	0	0	0	0	0	0	0	0	0	0	3.10792
chr12	92243186	92258265	rs4240748	C	G	0.946	0.01	2.15e-08			0	0	0	0	0	0	0	0	0	0	0	0	0	0	0	0	0	0	0	0	0	0	2.95433
chr15	78802586	78926726	rs3743078	C	G	0.925	0.011	3.11e-12			0	0	0	0	0	0	0	0	0	0	0	0	0	0	0	0	0	0	0	0	0	0	2.93509
chr12	57483524	57682956	rs61937595	C	T	1.133	0.019	3.28e-11	Ex-NRGN	R3HDM2	3.1428	-3.1428	0	0	-2.72638	-1.83182	-2.71145	-1.23692	-2.28667	-0.769708	-2.32788	0	0	0	-1.94245	-3.1428	-1.3985	0	0	0	0	0	2.65827
chr1	239198959	239210058	rs72769124	C	A	0.897	0.017	4.73e-10	Ex-NRGN	CHRM3	1.24241	1.24241	1.24241	0	0	0	0	0	0	1.05262	0	0	0	0	0	0	0	0	0	0	0	0	2.62718
chr22	39840130	40091818	rs5757730	A	G	0.931	0.01	1.76e-12	SZTR	RPS19BP1	1.17481	1.17481	0	1.17481	0	0	0	0	0	0	0	0	0	0	0	0	0	0	0	0	0	0	2.42671
chr8	89221915	89462854	rs7010876	T	A	1.064	0.011	6.51e-09	Ex-L5/6	MMP16	1.32598	1.32598	0	0	0	0	0	0	1.32598	1.2663	0	0	0	0	0	0	0	0	0	0	0	0	2.37539
chr1	177237533	177334782	rs4650963	T	C	1.056	0.01	1.16e-08	Ex-NRGN	BRINP2	1.12243	-1.12243	0	0	0	0	0	0	0	0	-1.06676	-1.12243	0	0	0	0	0	-1.11543	0	0	0	0	2.30221
chr16	58538662	58684945	rs42945	A	G	0.939	0.01	2.25e-10	Ex-NRGN	SLC38A7	1.01196	-1.01196	0	0	0	0	0	0	0	0	-1.01196	0	0	0	0	0	0	0	0	0	0	0	2.23033
chr1	8392592	8701288	rs34269918	G	GA	0.941	0.01	3.27e-09	SZTR	SLC45A1	1.56288	-1.56288	0	0.836882	0	0	0	0	0	0	0	0	0	0	0	0	0	0	0	0	-1.56288	0	2.12992
chr15	70573650	70618956	rs12148337	G	T	0.921	0.014	1.16e-08			0	0	0	0	0	0	0	0	0	0	0	0	0	0	0	0	0	0	0	0	0	0	2.05096
chr8	111460027	111630275	rs36043959	G	A	1.07	0.01	4.07e-12	SZTR	KCNV1	1.05889	-1.05889	-1.05889	0	0	0	0	0	0	0	0	0	0	0	0	0	0	0	0	0	0	0	2.02139
chr15	47686081	47686081	rs281299	C	T	0.946	0.01	2.19e-08	Ex-L4/5	SEMA6D	0.959283	0.959283	0	0	-0.852107	0	0.959283	0	0	0	0	0	0	-0.648903	0	0	0	0	0	0	0	0	1.93181
chr7	86403263	86948073	rs12704290	G	A	1.121	0.015	3.57e-14	Ex-L4/5	TMEM243	1.12695	1.12695	0	0.198464	0	0	1.12695	0.990627	0.946904	0	0	0	0	0	0	0	0	-0.461254	0	0	0	-0.844981	1.83818
chr2	185601420	185785791	rs10196799	A	T	1.058	0.01	4.51e-09	SZTR	ZNF804A	3.22403	3.22403	0	3.22403	0.71643	0	0	0	0	0.613771	0.806426	0	0	0	0	0.522087	0	0	0	0	0	0	1.81973
chr3	36843149	36945794	rs75968099	C	T	0.936	0.01	9.41e-11	Ex-NRGN	TRANK1	2.67037	-2.67037	0	0	0	0	0	0	-1.28053	0	0	-2.67037	0	-2.44317	-2.16636	0	-2.47381	0	0	0	0	0	1.59331
chr15	40566759	40602256	rs56282503	T	C	0.94	0.011	2.3e-08			0	0	0	0	0	0	0	0	0	0	0	0	0	0	0	0	0	0	0	0	0	0	1.53376
chr2	199908378	200244409	rs1451488	A	G	0.935	0.01	4.75e-12	Ex-L2/3	SATB2	1.59556	-1.59556	0	0	1.57223	0	0	-1.59556	0	1.47573	0	0	0	0	0	0	0	0	0	0	0	0	1.51523
chr11	57385856	57681828	rs7129727	G	A	0.939	0.01	1.47e-09	Ex-NRGN	YPEL4	0.567457	-0.567457	0	-0.567457	0	0	0	0	0	0	0	0	0	0	0	0	0	0	0	0	0	0	1.49196
chr3	60287845	60293004	rs1353545	G	C	0.943	0.01	5.67e-09	Ex-L5/6	FHIT	1.69531	1.69531	0	0.778977	0.522333	0.67595	1.09658	1.15018	1.69531	0	0.782525	0	1.02269	1.16479	0	0	0.753624	-0.922306	0	0	0.889631	-1.04338	1.45203
chr1	66304167	66333877	rs12129719	G	A	0.947	0.01	3.35e-08	OPC	PDE4B	3.70322	-3.70322	0	-0.516665	-1.62606	0	-1.76515	-1.30895	0	0	-3.70322	0	0	-0.935098	0	0	-1.33162	0	1.32948	0	0	0	1.25532
chr6	143645035	143707354	rs72342102	T	TTTTG	1.067	0.011	7.93e-09	Ex-NRGN	AIG1	2.75052	-2.75052	0	-1.48131	0	-2.09557	0	0	0	-1.66568	-2.75052	0	0	-1.84816	0	0	0	0	0	0	0	0	1.21926
chr16	29924422	30117253	rs11646127	G	C	1.073	0.01	5.52e-13	Ex-NRGN	ASPHD1	2.03634	-2.03634	0	0	0	0	0	0	-2.03634	0	-0.946821	0	0	0	0	0	0	0	0	0	0	0	1.20937
chr14	72417326	72450533	rs2332700	C	G	1.073	0.011	1.52e-10	In-PV (Chandelier)	RGS6	4.49972	4.49972	0	0.733743	0	1.40924	1.52237	0	0	0	-1.79877	0	0.851285	0	0	4.49972	1.58738	0	0	0	0	0	1.20023
chr7	137039670	137085250	rs3735025	T	C	1.067	0.01	7.02e-11	Ex-NRGN	PTN	2.33285	-2.33285	0	-0.421422	-1.49075	-2.33285	0	0	-1.43037	-1.46681	-1.46098	-1.09473	0	0	0	0	0	0	0	0	0	0	1.19555
chr14	99700080	99719219	rs35604463	G	A	1.058	0.01	1.66e-08	SZTR	BCL11B	2.39825	2.39825	0	2.39825	0	0	0	-1.85386	-0.879098	0	0	-1.62933	0	-1.3091	0	-1.71294	0	0	0	0	0	0	1.19394
chr19	11849736	11849736	rs72986630	C	T	0.869	0.023	8.09e-10			0	0	0	0	0	0	0	0	0	0	0	0	0	0	0	0	0	0	0	0	0	0	1.11684
chr6	128301981	128333682	rs35736453	T	TC	0.941	0.011	2.95e-08	Oli	PTPRK	3.48402	3.48402	0.762976	-0.475641	2.82507	2.09019	2.10744	0	0	1.89841	2.74279	0	0	0	0	1.84863	2.63385	0	0	3.48402	0	-1.34922	0.961579
chr12	103361112	103382325	rs36104021	C	G	1.095	0.016	7.31e-09			0	0	0	0	0	0	0	0	0	0	0	0	0	0	0	0	0	0	0	0	0	0	0.927309
chr8	26190836	26279173	rs1042992	C	T	0.929	0.012	3.67e-09	SZTR	BNIP3L	2.56303	2.56303	0	2.56303	2.18318	1.71569	2.13532	2.16038	0.62198	1.09923	1.64873	1.40422	0	0	2.20679	0	0	0	0	0	0	0	0.887999
chr20	20817745	20830612	rs6035706	A	G	0.942	0.01	7.24e-09	SZTR	RALGAPA2	2.26655	2.26655	0	2.26655	0	0	0	0	0	-1.47676	0	0	0	0	0	-1.76307	0	0	0	0	0	0	0.856735
chr7	110034378	110106697	rs211829	T	C	1.061	0.01	2.29e-09	Ex-NRGN	IMMP2L	2.15309	-2.15309	0	0	0	0	0	0	0	0	0	0	0	-2.15309	0	-0.74267	0	0	0	0	0	0	0.833866
chr7	110850439	111180544	rs12705761	G	C	1.068	0.01	5.11e-11	Ex-NRGN	IMMP2L	2.15309	-2.15309	0	0	0	0	0	0	0	0	0	0	0	-2.15309	0	-0.74267	0	0	0	0	0	0	0.833866
chr8	18396405	18429406	rs2410572	G	A	1.056	0.01	1.07e-08	Ex-L5/6	PSD3	1.51836	-1.51836	1.06546	0	0.81573	0	0	0	1.47763	-0.753462	0	0	0	0	0	0	0	0	-1.51836	0	0	0	0.796749
chr11	24367339	24412992	rs1899543	A	T	0.944	0.009	1.23e-09	Ex-L4/5	LUZP2	3.46507	3.46507	0	1.95275	0	0	3.46507	0	1.52007	0	0	0	0	0	1.45727	0	0	0	0	0	0	0	0.651676
chr15	61831680	61909712	rs12898315	G	A	0.945	0.01	2.51e-09			0	0	0	0	0	0	0	0	0	0	0	0	0	0	0	0	0	0	0	0	0	0	0.60653
chr11	132387460	132581442	rs2917569	T	C	1.063	0.01	3.11e-10	SZTR	OPCML	1.78436	-1.78436	-1.51873	0	0	0	0	0	0	-1.78436	0	0	0	0	0	0	0	0	0	0	0	0	0.598014
chr6	114679177	114722063	rs760608	G	A	1.063	0.011	1.9e-08	In-PV (Chandelier)	HS3ST5	2.42415	-2.42415	0	-0.388303	0	0	-2.42415	-1.06539	0	-1.58897	-0.556274	-1.48377	-2.21358	0	0	1.49798	0	0	0	0	0	0	0.311571
chrX	5859733	6029533	rs12009217	A	G	0.937	0.01	1.78e-10	Ex-NRGN	NLGN4X	1.5973	-1.5973	0	-0.520406	0	0	0	-1.5973	0	0	0	0	0	-1.02294	0	0	0	0	0	0	0	0	0
chr1	30428943	30459412	rs6694545	A	G	1.08	0.011	6.2e-12			0	0	0	0	0	0	0	0	0	0	0	0	0	0	0	0	0	0	0	0	0	0	0
chr1	73736562	73991651	rs12129573	C	A	0.926	0.01	8.94e-15			0	0	0	0	0	0	0	0	0	0	0	0	0	0	0	0	0	0	0	0	0	0	0
chr1	95837686	95889947	rs6680011	A	C	0.929	0.013	2.83e-08			0	0	0	0	0	0	0	0	0	0	0	0	0	0	0	0	0	0	0	0	0	0	0
chr1	190606775	191091298	rs28374258	T	A	0.929	0.012	6.35e-10			0	0	0	0	0	0	0	0	0	0	0	0	0	0	0	0	0	0	0	0	0	0	0
chr1	200253612	200269903	rs6678676	T	C	0.937	0.012	3.22e-08			0	0	0	0	0	0	0	0	0	0	0	0	0	0	0	0	0	0	0	0	0	0	0
chr2	22621296	22753225	rs12712510	T	C	1.059	0.01	8.18e-09			0	0	0	0	0	0	0	0	0	0	0	0	0	0	0	0	0	0	0	0	0	0	0
chr2	146416874	146441828	rs56807175	T	TC	0.916	0.013	1.36e-11			0	0	0	0	0	0	0	0	0	0	0	0	0	0	0	0	0	0	0	0	0	0	0
chr3	10800703	10807667	rs6800435	C	A	0.921	0.015	2e-08			0	0	0	0	0	0	0	0	0	0	0	0	0	0	0	0	0	0	0	0	0	0	0
chr4	23366446	23443426	rs215411	T	A	0.944	0.01	1.4e-08			0	0	0	0	0	0	0	0	0	0	0	0	0	0	0	0	0	0	0	0	0	0	0
chr5	88580998	88748452	rs16867576	A	G	1.106	0.015	1.65e-11			0	0	0	0	0	0	0	0	0	0	0	0	0	0	0	0	0	0	0	0	0	0	0
chr5	151924995	152847217	rs111294930	A	G	1.086	0.012	9.04e-12			0	0	0	0	0	0	0	0	0	0	0	0	0	0	0	0	0	0	0	0	0	0	0
chr6	24988105	33842877	rs3130820	T	A	1.281	0.018	2.12e-44			0	0	0	0	0	0	0	0	0	0	0	0	0	0	0	0	0	0	0	0	0	0	0
chr6	93063529	93165206	rs634940	G	T	0.939	0.011	1.3e-08			0	0	0	0	0	0	0	0	0	0	0	0	0	0	0	0	0	0	0	0	0	0	0
chr7	131539274	131627162	rs7801375	A	G	0.926	0.013	6.27e-09			0	0	0	0	0	0	0	0	0	0	0	0	0	0	0	0	0	0	0	0	0	0	0
chr8	34257317	34386259	rs55669358	T	C	0.909	0.017	1.37e-08			0	0	0	0	0	0	0	0	0	0	0	0	0	0	0	0	0	0	0	0	0	0	0
chr9	84607758	84813653	rs1319017	G	A	0.936	0.01	7.82e-11			0	0	0	0	0	0	0	0	0	0	0	0	0	0	0	0	0	0	0	0	0	0	0
chr16	13730867	13763942	rs7499750	A	C	1.073	0.011	4.24e-10			0	0	0	0	0	0	0	0	0	0	0	0	0	0	0	0	0	0	0	0	0	0	0
chr16	63692643	63712719	rs17465671	C	A	1.059	0.01	4.14e-09			0	0	0	0	0	0	0	0	0	0	0	0	0	0	0	0	0	0	0	0	0	0	0
chrX	68377126	68377205	rs62606711	A	G	1.075	0.01	1.26e-12			0	0	0	0	0	0	0	0	0	0	0	0	0	0	0	0	0	0	0	0	0	0	0

### Sheet: SNP_Table2
SZ GWAS Locus	SZ GWAS Locus	-log10p(GWAS)	Max SZ DEG	Max DE cell-type	DE score (z-score)	Ex-NRGN	Ex-SZTR	Ex-L2/3	Ex-L4	Ex-L4/5	Ex-L5	Ex-L5/6	Ex-L5/6-CCa	Ex-L5/6-CCb	In-Rosehip	In-VIP	In-Reelin	In-PV-Basket	In-PV-Chandelier	In-SST	Ast	OPC	Oli	Mic	Endo	Sort
rs3130820	rs3130820	43.6737			0	0	0	0	0	0	0	0	0	0	0	0	0	0	0	0	0	0	0	0	0	0
rs2007044-CACNA1C	rs2007044	19.2495	CACNA1C	Ex-SZTR	1.60091	0	1.60091	0	0	0	0	0	0	0	0	0	0	0	0	0	0	0	0	0	-0.791619	1.60091
rs10650434	rs10650434	17.9586			0	0	0	0	0	0	0	0	0	0	0	0	0	0	0	0	0	0	0	0	0	0
rs2660304-DPYD	rs2660304	17.6615	DPYD	Ex-L4/5	3.49288	0	0	3.35715	1.31661	3.49288	0	0	0	2.98505	0	0	0	0	0	0	0	0	0	1.37111	0	3.49288
rs12416331-CNNM2	rs12416331	17.1494	CNNM2	Ex-L5/6-CCb	-2.70613	0	1.04336	0	0	0	0	0	-1.43813	-2.70613	-1.76414	0	-1.52109	0	0	0	0	0	0	0	0	2.70613
rs58033671-TSNARE1	rs58033671	17.063	TSNARE1	Ex-L5/6-CCa	-0.92172	0	0	0	0	0	0	0	-0.92172	0	0	0	0	0	0	0	0	0	0	0	0	0.92172
rs2949006-FTCDNL1	rs2949006	16.433	FTCDNL1	Ex-L5/6	-2.22608	0	0	0	0	-1.49918	-1.35769	-2.22608	0	-1.67722	0	0	0	0	0	0	0	0	0	0	0	2.22608
rs6065094-PPP1R16B	rs6065094	16.1018	PPP1R16B	Ex-L5/6-CCb	-1.98951	0	0.778372	0	0	0	0	0	0	-1.98951	0	0	0	0	0	0	0	0	0	0	0	1.98951
rs13107325	rs13107325	15.9245			0	0	0	0	0	0	0	0	0	0	0	0	0	0	0	0	0	0	0	0	0	0
rs4144797-NGEF	rs4144797	15.3635	NGEF	Ex-L5/6-CCb	-2.10996	0.708616	0	0	-1.63354	-1.87001	0	0	-0.707643	-2.10996	0	0	0	0	0	0	0	0	0	0	0	2.10996
rs2851447-PITPNM2	rs2851447	15.2557	PITPNM2	Ex-L5/6-CCa	-4.26546	0	0	-3.46869	0	0	-1.75958	0	-4.26546	-1.93867	-1.93361	0	0	-2.38014	0	0	0	0	0	0	0	4.26546
rs12293670-MSANTD2	rs12293670	14.7696	MSANTD2	Ex-L5/6-CCb	-3.08716	0	0	0	0	0	0	0	0	-3.08716	0	0	0	0	0	0	0	0	0	0	0	3.08716
rs12129573	rs12129573	14.0487			0	0	0	0	0	0	0	0	0	0	0	0	0	0	0	0	0	0	0	0	0	0
rs6002655-WBP2NL	rs6002655	13.6676	WBP2NL	Ex-L5/6	-2.11186	0	1.31005	0	0	0	0	-2.11186	0	0	0	0	0	0	0	0	0	0	0	0	0	2.11186
rs4766428-ATP2A2	rs4766428	13.5719	ATP2A2	In-Reelin	-1.0937	-0.792131	1.02237	0	0	0	0.501779	0	0.550653	0	0	-0.791338	-1.0937	0	0	0	0	0	0	0	0	1.0937
rs10083370-PPP1R13B	rs10083370	13.4634	PPP1R13B	Ex-L5/6-CCb	-1.9513	0	1.06071	0	0	0	0	-0.956428	-0.745027	-1.9513	-1.19001	0	0	0	0	0	0	0	0	0	0	1.9513
rs12704290-GRM3	rs12704290	13.4473	GRM3	Ex-L4/5	1.12695	0	0.198464	0	0	1.12695	0.990627	0.946904	0	0	0	0	0	0	0	0	-0.461254	0	0	0	-0.844981	1.12695
rs7701440-ZSWIM6	rs7701440	13.4295	ZSWIM6	Ex-L5/6-CCb	-2.93666	0	0	-2.58704	-2.23072	-1.70871	0	-2.42824	-0.606717	-2.93666	0	0	-2.29633	0	0	0	-0.447144	0	0	1.58038	0	2.93666
rs5825114-TCF4	rs5825114	13.2984	TCF4	Ex-L2/3	3.40503	0	0	3.40503	2.62725	2.07227	1.64686	0	1.48877	2.35252	2.16854	2.01836	1.85108	2.89095	1.6235	1.80248	0	0.860265	2.61844	2.2928	0.986273	3.40503
rs4936215-IGSF9B	rs4936215	13.2741	IGSF9B	Ex-L4	-1.39123	0	0	0	-1.39123	-1.1928	0	0	0	-1.23772	0	0	0	0	0	0	0	0	0	0	0	1.39123
rs7951870-DGKZ	rs7951870	12.5243	DGKZ	Ex-NRGN	2.14348	2.14348	0	0	0	0	-1.60226	0	-1.05112	-1.5421	0	0	0	0	0	0	0	0	0	0	0	2.14348
rs6434928-PLCL1	rs6434928	12.4413	PLCL1	Ex-L5/6-CCb	2.97592	0	0.86146	0.73427	0	0	-1.05628	0	0.478515	2.97592	0	0	0	0.812584	0	0	0	0	0	0	0	2.97592
rs7893279-CACNB2	rs7893279	12.3188	CACNB2	Ex-L4/5	1.32736	0	0	0	0	1.32736	0	0	0.508881	0	0	0	0	0	0	0	0.651962	0	0	0	0	1.32736
rs11646127-ASPHD1	rs11646127	12.2581	ASPHD1	Ex-L5/6	-2.03634	0	0	0	0	0	0	-2.03634	0	-0.946821	0	0	0	0	0	0	0	0	0	0	0	2.03634
rs9607782-RANGAP1	rs9607782	12.2565	RANGAP1	Ex-L5	2.34541	1.27058	0	0	0	0	2.34541	0	0	0	0	0	0	0	0	0	0	0	0	0	0	2.34541
rs217287-SNAP91	rs217287	12.0209	SNAP91	Ex-SZTR	2.59718	0.640548	2.59718	0	0	1.22613	0	0	0	0	0	0	0	0	0	0	0	0	0	0	0	2.59718
rs62606711	rs62606711	11.8996			0	0	0	0	0	0	0	0	0	0	0	0	0	0	0	0	0	0	0	0	0	0
rs5757730-TAB1	rs5757730	11.7545	TAB1	Ex-SZTR	1.17481	0	1.17481	0	0	0	0	0	0	0	0	0	0	0	0	0	0	0	0	0	0	1.17481
rs7596038	rs7596038	11.6253			0	0	0	0	0	0	0	0	0	0	0	0	0	0	0	0	0	0	0	0	0	0
rs35346733-CNTN4	rs35346733	11.6162	CNTN4	In-PV-Chandelier	1.84974	0	0.594309	0	0	0	0	0	0	0	-1.26457	0	0	1.69831	1.84974	0	0	0	0	0	0	1.84974
rs2514218	rs2514218	11.6162			0	0	0	0	0	0	0	0	0	0	0	0	0	0	0	0	0	0	0	0	0	0
rs17514846-FURIN	rs17514846	11.5935	FURIN	Ex-SZTR	0.657458	0	0.657458	0	0	0	0	0	0	0	0	0	0	0	0	0	0	0	0	0	0	0.657458
rs1080500	rs1080500	11.567			0	0	0	0	0	0	0	0	0	0	0	0	0	0	0	0	0	0	0	0	0	0
rs3743078	rs3743078	11.5072			0	0	0	0	0	0	0	0	0	0	0	0	0	0	0	0	0	0	0	0	0	0
rs34796896-FXR1	rs34796896	11.4962	FXR1	Ex-L4/5	1.97228	0	0.683018	0.613109	1.8457	1.97228	1.18844	1.2562	0.911009	0.690229	0	0	0	0	0	0	0	1.9069	0	0	0	1.97228
rs7432375-MSL2	rs7432375	11.3904	MSL2	Ex-L5/6-CCb	-3.63091	0	0	0	0	0	0	0	0	-3.63091	0	0	0	0	0	0	0	0	0	0	0	3.63091
rs36043959-KCNV1	rs36043959	11.3904	KCNV1	Ex-NRGN	-1.05889	-1.05889	0	0	0	0	0	0	0	0	0	0	0	0	0	0	0	0	0	0	0	1.05889
rs1451488-SATB2	rs1451488	11.3233	SATB2	Ex-L5	-1.59556	0	0	1.57223	0	0	-1.59556	0	1.47573	0	0	0	0	0	0	0	0	0	0	0	0	1.59556
rs6694545	rs6694545	11.2076			0	0	0	0	0	0	0	0	0	0	0	0	0	0	0	0	0	0	0	0	0	0
rs2905432-NCAN	rs2905432	11.1791	NCAN	Ex-L2/3	-2.39353	0	-1.09315	-2.39353	-1.13381	-1.65576	0	0	-1.36066	-1.9974	0	0	0	0	0	0	0	0	0	0	0	2.39353
rs4648845	rs4648845	11.1713			0	0	0	0	0	0	0	0	0	0	0	0	0	0	0	0	0	0	0	0	0	0
rs11783093-CLU	rs11783093	11.1169	CLU	Ast	4.22443	0	0.64826	2.0948	2.66829	2.93532	2.90687	3.13667	1.94349	2.16549	2.54155	0	2.12244	1.57743	1.08474	3.05885	4.22443	0	0	0	0.994626	4.22443
rs111294930	rs111294930	11.0438			0	0	0	0	0	0	0	0	0	0	0	0	0	0	0	0	0	0	0	0	0	0
rs62334820-GPM6A	rs62334820	11.0177	GPM6A	Ex-L4	2.14566	0	0	1.72547	2.14566	1.42429	0	1.92635	0	0	0	0	0	2.05943	0	0	-1.19441	-1.14257	0	0	0	2.14566
rs56807175	rs56807175	10.8665			0	0	0	0	0	0	0	0	0	0	0	0	0	0	0	0	0	0	0	0	0	0
rs2970610-PTPRF	rs2970610	10.857	PTPRF	Ex-SZTR	-0.880916	0	-0.880916	0	0	0	0	0	0	0	0	0	0	0	0	0	0	0	0	0	0	0.880916
rs16867576	rs16867576	10.7825			0	0	0	0	0	0	0	0	0	0	0	0	0	0	0	0	0	0	0	0	0	0
rs35774874	rs35774874	10.7055			0	0	0	0	0	0	0	0	0	0	0	0	0	0	0	0	0	0	0	0	0	0
rs61937595-R3HDM2	rs61937595	10.4841	R3HDM2	In-PV-Chandelier	-3.1428	0	0	-2.72638	-1.83182	-2.71145	-1.23692	-2.28667	-0.769708	-2.32788	0	0	0	-1.94245	-3.1428	-1.3985	0	0	0	0	0	3.1428
rs1473594-CA8	rs1473594	10.4776	CA8	In-VIP	2.03911	0	0	0	0	0	0	0	0	0	0	2.03911	0	0	0	0	0	0	0	0	0	2.03911
rs7508148-CPT1C	rs7508148	10.3915	CPT1C	Ex-L5/6	-1.23368	0	0	0	0	0	0	-1.23368	0	-0.912375	0	0	0	0	0	0	0	0	0	0	0	1.23368
rs12705761-IMMP2L	rs12705761	10.2916	IMMP2L	In-Reelin	-2.15309	0	0	0	0	0	0	0	0	0	0	0	-2.15309	0	-0.74267	0	0	0	0	0	0	2.15309
rs16902086-HCN1	rs16902086	10.2557	HCN1	Ex-L5/6-CCa	1.62949	0	0	1.09916	0	0	0	0	1.62949	0	0	0	0	0	0	0	0	0	0	0	0	1.62949
rs7789569-SRPK2	rs7789569	10.1549	SRPK2	In-PV-Basket	-2.14146	0	0	0	0	0	0	-0.978194	0	0	0	-1.43827	0	-2.14146	-1.36159	-1.05574	0	0	0	0	0	2.14146
rs3735025-DGKI	rs3735025	10.1537	DGKI	Ex-L4	-2.33285	0	-0.421422	-1.49075	-2.33285	0	0	-1.43037	-1.46681	-1.46098	-1.09473	0	0	0	0	0	0	0	0	0	0	2.33285
rs1319017	rs1319017	10.1068			0	0	0	0	0	0	0	0	0	0	0	0	0	0	0	0	0	0	0	0	0	0
rs75968099-TRANK1	rs75968099	10.0264	TRANK1	In-Rosehip	-2.67037	0	0	0	0	0	0	-1.28053	0	0	-2.67037	0	-2.44317	-2.16636	0	-2.47381	0	0	0	0	0	2.67037
rs704373	rs704373	9.85699			0	0	0	0	0	0	0	0	0	0	0	0	0	0	0	0	0	0	0	0	0	0
rs2332700-RGS6	rs2332700	9.81816	RGS6	In-PV-Chandelier	4.49972	0	0.733743	0	1.40924	1.52237	0	0	0	-1.79877	0	0.851285	0	0	4.49972	1.58738	0	0	0	0	0	4.49972
rs14403-AKT3	rs14403	9.767	AKT3	In-Rosehip	1.86658	0	0.560403	0	0	0	0	1.4459	0	0	1.86658	0	0	0	0	0	0	0	0	0	-1.5769	1.86658
rs12009217-NLGN4X	rs12009217	9.74958	NLGN4X	Ex-L5	-1.5973	0	-0.520406	0	0	0	-1.5973	0	0	0	0	0	-1.02294	0	0	0	0	0	0	0	0	1.5973
rs2053079-ZNF536	rs2053079	9.73993	ZNF536	In-Rosehip	-1.04683	0	0	0	0	0	0	0	0	0	-1.04683	0	0	0	0	0	0	0	0	0	0	1.04683
rs42945-CNOT1	rs42945	9.64782	CNOT1	Ex-L5/6-CCb	-1.01196	0	0	0	0	0	0	0	0	-1.01196	0	0	0	0	0	0	0	0	0	0	0	1.01196
rs2917569-OPCML	rs2917569	9.50724	OPCML	Ex-L5/6-CCa	-1.78436	-1.51873	0	0	0	0	0	0	-1.78436	0	0	0	0	0	0	0	0	0	0	0	0	1.78436
rs1339227-RIMS1	rs1339227	9.42481	RIMS1	Ex-L5/6-CCb	-2.79156	1.33613	-1.02672	-2.19616	-2.386	0	0	0	-1.04905	-2.79156	-1.65088	0	-2.07092	0	0	-1.08832	0	0	0	0	0	2.79156
rs1191551-PRKD1	rs1191551	9.3851	PRKD1	In-PV-Basket	1.91552	1.39144	0.740258	0.862818	0	-0.781113	0.691403	0	-0.663362	0	1.81243	0	0	1.91552	0	1.80739	0	0	0	0	0	1.91552
rs7499750	rs7499750	9.37263			0	0	0	0	0	0	0	0	0	0	0	0	0	0	0	0	0	0	0	0	0	0
rs7216638-SMG6	rs7216638	9.33819	SMG6	In-PV-Chandelier	-1.75698	0	0	0	0	0	0	-1.65158	0	-1.20403	0	0	0	-1.60259	-1.75698	0	0	0	0	0	0	1.75698
rs72769124-CHRM3	rs72769124	9.32514	CHRM3	Ex-NRGN	1.24241	1.24241	0	0	0	0	0	0	1.05262	0	0	0	0	0	0	0	0	0	0	0	0	1.24241
rs10148671-FOXG1	rs10148671	9.26281	FOXG1	Ex-L5/6-CCa	0.895287	0	0	0	0	0	0	0	0.895287	0	0	0	0	0	0	0	0	0	0	0	0	0.895287
rs10156310-FGFR1	rs10156310	9.25493	FGFR1	OPC	-1.25103	0	0	0	0	0	0	-1.063	0	0	0	0	0	0	0	0	0	-1.25103	0	0	0	1.25103
rs28374258	rs28374258	9.19723			0	0	0	0	0	0	0	0	0	0	0	0	0	0	0	0	0	0	0	0	0	0
rs12991836-ZEB2	rs12991836	9.18977	ZEB2	Ex-L5/6-CCa	0.741987	0	0	0	0	0	0	0	0.741987	0	0	0	0	0	0	0	0	0	0	0	0	0.741987
rs140505938-VPS45	rs140505938	9.18709	VPS45	Ex-SZTR	1.00652	0	1.00652	0	0	0	0	0	0	0	0	0	0	0	0	0	0	0	0	0	0	1.00652
rs13169274-ETF1	rs13169274	9.1512	ETF1	Ex-SZTR	-1.5649	0	-1.5649	0	0	0	0	0	0	0	0	0	0	0	0	0	0	0	0	0	0	1.5649
rs72986630	rs72986630	9.09205			0	0	0	0	0	0	0	0	0	0	0	0	0	0	0	0	0	0	0	0	0	0
rs783540-CPEB1	rs783540	9.07314	CPEB1	Ex-SZTR	2.27266	0	2.27266	0	0	0	0	0	0	0	0	0	0	0	0	0	0	0	0	0	0	2.27266
rs12908161-ADAMTSL3	rs12908161	9.02641	ADAMTSL3	Ex-SZTR	2.3348	0	2.3348	0	0	0	0	-0.691629	0	0	0	0	0	0	0	0	0	0	0	0	0	2.3348
rs56145559-ALMS1	rs56145559	8.99568	ALMS1	In-PV-Basket	-4.01491	0	0	0	0	0	0	0	0	0	0	0	0	-4.01491	-1.94719	0	0	0	0	0	0	4.01491
rs10985817-GABBR2	rs10985817	8.9914	GABBR2	Ex-L4	-2.27131	0	0	-1.44765	-2.27131	0	-1.36927	0	0	-1.64943	-1.62948	0	-0.8392	0	0	-1.84536	0	0	0	0	0	2.27131
rs1899543-LUZP2	rs1899543	8.91009	LUZP2	Ex-L4/5	3.46507	0	1.95275	0	0	3.46507	0	1.52007	0	0	0	0	0	1.45727	0	0	0	0	0	0	0	3.46507
rs7129727-CTNND1	rs7129727	8.83268	CTNND1	Ex-SZTR	-0.567457	0	-0.567457	0	0	0	0	0	0	0	0	0	0	0	0	0	0	0	0	0	0	0.567457
rs56775891	rs56775891	8.6925			0	0	0	0	0	0	0	0	0	0	0	0	0	0	0	0	0	0	0	0	0	0
rs11409090-TBC1D5	rs11409090	8.67572	TBC1D5	Oli	2.6568	0	0.966825	0	0	0	0	2.28923	0	0	0	0	0	0	-1.43965	0	0	0	2.6568	0	0	2.6568
rs211829-IMMP2L	rs211829	8.64016	IMMP2L	In-Reelin	-2.15309	0	0	0	0	0	0	0	0	0	0	0	-2.15309	0	-0.74267	0	0	0	0	0	0	2.15309
rs12898315	rs12898315	8.60033			0	0	0	0	0	0	0	0	0	0	0	0	0	0	0	0	0	0	0	0	0	0
rs34269918-RERE	rs34269918	8.48545	RERE	Mic	-1.56288	0	0.836882	0	0	0	0	0	0	0	0	0	0	0	0	0	0	0	0	-1.56288	0	1.56288
rs1042992-BNIP3L	rs1042992	8.43533	BNIP3L	Ex-SZTR	2.56303	0	2.56303	2.18318	1.71569	2.13532	2.16038	0.62198	1.09923	1.64873	1.40422	0	0	2.20679	0	0	0	0	0	0	0	2.56303
rs11685299-CUL3	rs11685299	8.41341	CUL3	In-Reelin	-1.54046	0	0	0	0	0	0	0	0	0	0	0	-1.54046	0	0	0	0	0	0	0	0	1.54046
rs17465671	rs17465671	8.383			0	0	0	0	0	0	0	0	0	0	0	0	0	0	0	0	0	0	0	0	0	0
rs10196799-ZNF804A	rs10196799	8.34582	ZNF804A	Ex-SZTR	3.22403	0	3.22403	0.71643	0	0	0	0	0.613771	0.806426	0	0	0	0	0.522087	0	0	0	0	0	0	3.22403
rs10783624-CPNE8	rs10783624	8.2644	CPNE8	Ast	0.736484	0	0	0	0	0	0.642712	0	0	0	0	0	0	0	0	0	0.736484	0	0	0	0	0.736484
rs1353545-FHIT	rs1353545	8.24642	FHIT	Ex-L5/6	1.69531	0	0.778977	0.522333	0.67595	1.09658	1.15018	1.69531	0	0.782525	0	1.02269	1.16479	0	0	0.753624	-0.922306	0	0	0.889631	-1.04338	1.69531
rs7801375	rs7801375	8.20273			0	0	0	0	0	0	0	0	0	0	0	0	0	0	0	0	0	0	0	0	0	0
rs7191183-GRIN2A	rs7191183	8.19997	GRIN2A	Ex-L5/6-CCb	-2.68025	0	0	-1.59119	-2.54767	-2.26163	0	0	-1.32127	-2.68025	-2.51245	0	0	0	-0.95089	0	0	0	0	0	0	2.68025
rs7010876-MMP16	rs7010876	8.18642	MMP16	Ex-L5/6	1.32598	0	0	0	0	0	0	1.32598	1.2663	0	0	0	0	0	0	0	0	0	0	0	0	1.32598
rs6035706-RALGAPA2	rs6035706	8.14026	RALGAPA2	Ex-SZTR	2.26655	0	2.26655	0	0	0	0	0	-1.47676	0	0	0	0	0	-1.76307	0	0	0	0	0	0	2.26655
rs36104021	rs36104021	8.13608			0	0	0	0	0	0	0	0	0	0	0	0	0	0	0	0	0	0	0	0	0	0
rs72342102-AIG1	rs72342102	8.10073	AIG1	Ex-L5/6-CCb	-2.75052	0	-1.48131	0	-2.09557	0	0	0	-1.66568	-2.75052	0	0	-1.84816	0	0	0	0	0	0	0	0	2.75052
rs12712510	rs12712510	8.08725			0	0	0	0	0	0	0	0	0	0	0	0	0	0	0	0	0	0	0	0	0	0
rs139425113-CSMD1	rs139425113	8.0716	CSMD1	Ex-L5/6-CCa	2.42779	0.928034	0	0	0	0	0	0	2.42779	0	0	0	0.896942	1.17463	2.18417	0.604223	0	0	0	-0.814532	0	2.42779
rs34179565	rs34179565	8.05159			0	0	0	0	0	0	0	0	0	0	0	0	0	0	0	0	0	0	0	0	0	0
rs4470825-PGM3	rs4470825	8.04866	PGM3	Ex-L5/6-CCa	-1.40906	0	1.07166	0	0	0	0	0	-1.40906	0	0	0	0	0	0	0	0	0	0	0	0	1.40906
rs7632921-FOXP1	rs7632921	8.02136	FOXP1	Mic	1.47704	0	0	0	0	0	0	1.12438	0	0	0	0	0	0	0	0	0.462227	0	0	1.47704	0	1.47704
rs2410572-PSD3	rs2410572	7.97062	PSD3	OPC	-1.51836	1.06546	0	0.81573	0	0	0	1.47763	-0.753462	0	0	0	0	0	0	0	0	-1.51836	0	0	0	1.51836
rs1765142-MPPED2	rs1765142	7.94692	MPPED2	Ex-SZTR	-2.51923	0	-2.51923	-2.34026	-1.33559	0	-0.972822	0	0	0	0	0	0	0	0	0	-1.43238	0	0	0	0	2.51923
rs9545047-RBM26	rs9545047	7.9393	RBM26	Ast	-2.28031	0	0	0	0	0	0	0	0	0	0	0	0	0	0	0	-2.28031	0	0	0	0	2.28031
rs4650963-BRINP2	rs4650963	7.93554	BRINP2	In-Rosehip	-1.12243	0	0	0	0	0	0	0	0	-1.06676	-1.12243	0	0	0	0	0	-1.11543	0	0	0	0	1.12243
rs12148337	rs12148337	7.93554			0	0	0	0	0	0	0	0	0	0	0	0	0	0	0	0	0	0	0	0	0	0
rs489939	rs489939	7.90658			0	0	0	0	0	0	0	0	0	0	0	0	0	0	0	0	0	0	0	0	0	0
rs634940	rs634940	7.88606			0	0	0	0	0	0	0	0	0	0	0	0	0	0	0	0	0	0	0	0	0	0
rs55669358	rs55669358	7.86328			0	0	0	0	0	0	0	0	0	0	0	0	0	0	0	0	0	0	0	0	0	0
rs312477-CACNA1D	rs312477	7.86012	CACNA1D	In-PV-Basket	-1.40388	0	0	0	0	0	0	0	0	0	0	-1.29349	0	-1.40388	0	0	0	0	0	0	0	1.40388
rs215411	rs215411	7.85387			0	0	0	0	0	0	0	0	0	0	0	0	0	0	0	0	0	0	0	0	0	0
rs1120004-SOX5	rs1120004	7.84771	SOX5	Ex-L5/6-CCa	3.13736	0	0.955828	0	0	1.97091	0	0.996123	3.13736	2.93152	1.48111	0	0	-1.61673	-2.29239	-1.39863	0.845145	0	0	0	-1.63967	3.13736
rs12447542-RBFOX1	rs12447542	7.84164	RBFOX1	Ex-L5/6-CCb	-1.68085	1.5655	0	0	0	0	0	0	-0.818212	-1.68085	0	0	-0.961952	0	0	0	0	0	0	-1.0563	1.24931	1.68085
rs66885728-EPN2	rs66885728	7.83268	EPN2	Ex-L5	-2.59957	1.56331	0	0	0	0	-2.59957	-0.939619	-0.8901	-2.00601	0	0	0	0	0	0	0	-0.961967	0	0	0	2.59957
rs146678232-MPP6	rs146678232	7.78781	MPP6	Ex-SZTR	2.74775	0	2.74775	0	0	1.22071	0	0	0	0	0	0	0	0	0	0	0	0	0	0	0	2.74775
rs35604463-BCL11B	rs35604463	7.77989	BCL11B	Ex-SZTR	2.39825	0	2.39825	0	0	0	-1.85386	-0.879098	0	0	-1.62933	0	-1.3091	0	-1.71294	0	0	0	0	0	0	2.39825
rs77853293	rs77853293	7.75203			0	0	0	0	0	0	0	0	0	0	0	0	0	0	0	0	0	0	0	0	0	0
rs760608-HS3ST5	rs760608	7.72125	HS3ST5	Ex-L4/5	-2.42415	0	-0.388303	0	0	-2.42415	-1.06539	0	-1.58897	-0.556274	-1.48377	-2.21358	0	0	1.49798	0	0	0	0	0	0	2.42415
rs6800435	rs6800435	7.69897			0	0	0	0	0	0	0	0	0	0	0	0	0	0	0	0	0	0	0	0	0	0
rs58950470	rs58950470	7.68403			0	0	0	0	0	0	0	0	0	0	0	0	0	0	0	0	0	0	0	0	0	0
rs4240748	rs4240748	7.66756			0	0	0	0	0	0	0	0	0	0	0	0	0	0	0	0	0	0	0	0	0	0
rs281299-SEMA6D	rs281299	7.65956	SEMA6D	Ex-L4/5	0.959283	0	0	-0.852107	0	0.959283	0	0	0	0	0	0	-0.648903	0	0	0	0	0	0	0	0	0.959283
rs56282503	rs56282503	7.63827			0	0	0	0	0	0	0	0	0	0	0	0	0	0	0	0	0	0	0	0	0	0
rs6701877-RC3H1	rs6701877	7.62525	RC3H1	Ex-L5/6-CCb	-1.53289	0	0	0	0	0	0	0	-1.06675	-1.53289	0	0	0	0	0	0	0	0	0	0	0	1.53289
rs4925114-SREBF1	rs4925114	7.5784	SREBF1	Ex-L4/5	-3.16109	0	0	0	0	-3.16109	0	-2.03929	-2.06223	-2.50422	0	0	0	0	0	0	0	0	0	0	0	3.16109
rs9881798-PLCL2	rs9881798	7.55129	PLCL2	Ex-L4/5	-2.68962	-1.11742	0	-1.57776	-1.76974	-2.68962	-1.41746	-1.219	-0.987062	-2.46934	0	0	0	0	0	0	0	0	0	0	0	2.68962
rs10520163-CLCN3	rs10520163	7.55129	CLCN3	Ex-NRGN	-1.22563	-1.22563	0	0	0	0	0	0	0	0	0	0	0	0	0	0	0	0	0	0	0	1.22563
rs6680011	rs6680011	7.54821			0	0	0	0	0	0	0	0	0	0	0	0	0	0	0	0	0	0	0	0	0	0
rs35736453-PTPRK	rs35736453	7.53018	PTPRK	Oli	3.48402	0.762976	-0.475641	2.82507	2.09019	2.10744	0	0	1.89841	2.74279	0	0	0	0	1.84863	2.63385	0	0	3.48402	0	-1.34922	3.48402
rs2077586-SFXN5	rs2077586	7.52871	SFXN5	Ex-L5/6-CCa	-2.66039	0	0	-2.47448	0	0	0	0	-2.66039	0	0	0	0	0	0	0	-0.955343	0	0	0	0	2.66039
rs893949-B3GAT1	rs893949	7.52578	B3GAT1	Ex-L5/6-CCb	-2.94385	-0.977878	-0.938635	0	0	0	0	0	-1.7024	-2.94385	-2.57441	0	0	0	0	0	0	0	0	0	0	2.94385
rs6678676	rs6678676	7.49214			0	0	0	0	0	0	0	0	0	0	0	0	0	0	0	0	0	0	0	0	0	0
rs12129719-PDE4B	rs12129719	7.47496	PDE4B	Ex-L5/6-CCb	-3.70322	0	-0.516665	-1.62606	0	-1.76515	-1.30895	0	0	-3.70322	0	0	-0.935098	0	0	-1.33162	0	1.32948	0	0	0	3.70322
rs11993663-MSRA	rs11993663	7.46852	MSRA	Ex-L4/5	1.63737	0	1.23379	0	0	1.63737	0	1.26129	1.08407	0	0	0	0	0	0	-0.748921	0	0	0	0	0	1.63737
rs1975802-RANBP10	rs1975802	7.44855	RANBP10	Ex-L4	-3.09784	0	-0.606338	-2.1617	-3.09784	0	-1.77627	-2.28178	-1.18588	-2.86742	0	0	0	0	0	0	0	0	0	0	0	3.09784
rs11165867-DPYD	rs11165867	7.41229	DPYD	Ex-L4/5	3.49288	0	0	3.35715	1.31661	3.49288	0	0	0	2.98505	0	0	0	0	0	0	0	0	0	1.37111	0	3.49288
rs13121251-INPP4B	rs13121251	7.39147	INPP4B	Ex-L5/6-CCb	2.51746	0	0.326086	2.38582	0	2.41443	0.242085	0	0.934923	2.51746	-0.621025	0	-1.04001	0	0.739505	0	0	0	0	0	0	2.51746
rs2161711-CALB2	rs2161711	7.37469	CALB2	In-VIP	1.82046	0	0	0	0	0	0	0	0	0	0	1.82046	0	0	0	0	0	0	0	0	0	1.82046
rs254782-MEF2C	rs254782	7.35655	MEF2C	Ex-L5/6-CCa	2.93218	0	-0.431168	0	0	0	0	1.09391	2.93218	0	0	2.18739	0	0	0	0	0	0	0	0	0	2.93218
rs150437760-GPR135	rs150437760	7.33913	GPR135	Ex-SZTR	2.79412	0	2.79412	0	0	0	0	0	0	0	0	0	0	0	0	0	0	0	0	0	0	2.79412
rs7225476	rs7225476	7.31336			0	0	0	0	0	0	0	0	0	0	0	0	0	0	0	0	0	0	0	0	0	0
rs198160-PRKCB	rs198160	7.31158	PRKCB	In-SST	-1.58279	0	0	0	0	0	0	0	-0.985612	0	-0.855867	0	-0.881459	0	-1.37092	-1.58279	0	0	0	0	0	1.58279
