## Supplementary material for "Single-cell dissection of schizophrenia reveals neurodevelopmental-synaptic axis and transcriptional resilience": TableS11a_ChEA_TFs_enrichment_NFP

### Sheet: Up
Pathways	Ex-NRGN	Ex-SZTR	Ex-L2/3	Ex-L4	Ex-L4/5	Ex-L5	Ex-L5/6	Ex-L5/6-CCa	Ex-L5/6-CCb	In-Rosehip	In-VIP	In-Reelin	In-PV-Basket	In-PV-Chandelier	In-SST	Ast	OPC	Oli	Mic	Endo
GABA signaling	0	0	0	0	0	0	0	0	0	0	0	0	0	0	0	0	0	0	0	0.982013849920514
glutamate signaling	0.229551454389491	0	0	0	0	0.229551454389491	0.229551454389491	0.229551454389491	0	0.229551454389491	0	0	0.229551454389491	0.229551454389491	0	0.229551454389491	0	0	0	0.229551454389491
synaptic plasticity	0.158145133806717	0	0	0	0	0.158145133806717	0.158145133806717	0.158145133806717	0	0.158145133806717	0.158145133806717	0	0.158145133806717	1.16878648110846	0	0.158145133806717	0	0	0.158145133806717	0.158145133806717
calcium signaling	0	0	0	0	0	0	0	0	0	0	0	0	0	0	0	0	0	0.0302682565136316	0	0
action potential	0	0	0	0	0	0	0	0	0	0	0	0	0	0	0	0	0	0	0	0
presynaptic organization	0	0	0	0	0	0	0	0	0	0	0	0	0	0	0	0	0	0	0	0
presynaptic membrane	0	0	0	0	0	0	0	0	0	0	0	0	0	0	0	0	0	0	0	0
postsynaptic organization	0.21986159454923	1.35602395257592	0.21986159454923	1.35602395257592	0.21986159454923	1.35602395257592	1.35602395257592	1.35602395257592	0.21986159454923	1.35602395257592	1.35602395257592	0.21986159454923	1.35602395257592	1.35602395257592	1.35602395257592	0	0.21986159454923	0	0	0.21986159454923
postsynaptic membrane	0	0	0	0	0	0	0	0	0	0	0	0	0	0	0	0	0	0	0	0
postsynaptic density	0	0	0	0	0	0	0	0	0	0	0	0	0	0	0.374114984462992	0	0	0	0	0
neurodevelopment	5.37805641467002	1.71944167178707	4.00562798561926	6.87732527613776	8.48945016102755	5.37805641467002	6.87732527613776	12.0096239904481	2.77805719319366	6.87732527613776	15.8707800589749	10.2032598341098	8.48945016102755	8.48945016102755	8.48945016102755	4.00562798561926	5.37805641467002	10.2032598341098	0.262108248499695	6.87732527613776
dendrite development	1.81704353306649	0.0272522394890589	0	0.0272522394890589	0	0.658685574960312	0.658685574960312	0.658685574960312	0	3.3188896100381	0.658685574960312	0.0272522394890589	0.658685574960312	1.81704353306649	0.658685574960312	0.0272522394890589	0	0	0	0.658685574960312
axon guidance	1.72986761592637	0.0193663284883647	0.0193663284883647	1.72986761592637	1.72986761592637	1.72986761592637	0.611226112196069	1.72986761592637	0	3.19185329997022	1.72986761592637	4.91006924960257	3.19185329997022	1.72986761592637	0.0193663284883647	0.611226112196069	1.72986761592637	0.0193663284883647	0.611226112196069	0.611226112196069
migration	2.70805234216163	0.158145133806717	0.158145133806717	2.70805234216163	4.5925217085342	1.16878648110846	1.16878648110846	6.73509742348593	0.158145133806717	1.16878648110846	4.5925217085342	2.70805234216163	1.16878648110846	4.5925217085342	2.70805234216163	0.158145133806717	2.70805234216163	2.70805234216163	0	4.5925217085342

### Sheet: Down
Pathways	Ex-NRGN	Ex-SZTR	Ex-L2/3	Ex-L4	Ex-L4/5	Ex-L5	Ex-L5/6	Ex-L5/6-CCa	Ex-L5/6-CCb	In-Rosehip	In-VIP	In-Reelin	In-PV-Basket	In-PV-Chandelier	In-SST	Ast	OPC	Oli	Mic	Endo
GABA signaling	0	0.982013849920514	0.982013849920514	0.982013849920514	0.982013849920514	0.982013849920514	0	0.982013849920514	0	0	0.982013849920514	0.982013849920514	0.982013849920514	0.982013849920514	0	0	0	0	0	0
glutamate signaling	0	0.229551454389491	0	0.229551454389491	0.229551454389491	0	0	0	0	0.229551454389491	0	0.229551454389491	0	0	0	0	0	0	0.229551454389491	0
synaptic plasticity	0.158145133806717	1.16878648110846	1.16878648110846	1.16878648110846	2.70805234216163	0.158145133806717	0	0.158145133806717	0	0.158145133806717	0.158145133806717	1.16878648110846	0.158145133806717	0.158145133806717	0.158145133806717	0.158145133806717	0.158145133806717	0	1.16878648110846	0.158145133806717
calcium signaling	0.0302682565136316	0	0.0302682565136316	0	0.0302682565136316	0	0	0	0	0	0	0	0	0.0302682565136316	0.0302682565136316	0	0	0	0.0302682565136316	0
action potential	0	0	0	0	0	0	0	0	0	0	0	0	0	0	0	0	0	0	0	0
presynaptic organization	0	0	0	0	0	0	0	0	0	0	0	0	0	0	0	0	0	0	0	0
presynaptic membrane	0	0	0	0	0	0	0	0	0	0	0	0	0	0	0	0	0	0	0	0
postsynaptic organization	3.02153205312818	3.02153205312818	1.35602395257592	1.35602395257592	1.35602395257592	3.02153205312818	0	1.35602395257592	1.35602395257592	1.35602395257592	3.02153205312818	3.02153205312818	1.35602395257592	0.21986159454923	1.35602395257592	0	0.21986159454923	0.21986159454923	0	0
postsynaptic membrane	0	0	0	0	0	0	0	0	0	0	0	0	0	0	0	0	0	0	0	0
postsynaptic density	0	0	0	0	0	0	0.374114984462992	0	0	0	0	0	0	0	0	0	0	0	0	0
neurodevelopment	10.2032598341098	10.2032598341098	8.48945016102755	5.37805641467002	10.2032598341098	5.37805641467002	5.37805641467002	4.00562798561926	0.86368731055291	5.37805641467002	13.9009402702595	6.87732527613776	4.00562798561926	0.86368731055291	6.87732527613776	20.0247371312854	13.9009402702595	5.37805641467002	8.48945016102755	6.87732527613776
dendrite development	1.81704353306649	3.3188896100381	0.658685574960312	1.81704353306649	3.3188896100381	1.81704353306649	0.0272522394890589	0.658685574960312	1.81704353306649	1.81704353306649	0.658685574960312	1.81704353306649	0.658685574960312	0	0.0272522394890589	0.0272522394890589	0.658685574960312	0.0272522394890589	0.0272522394890589	0.658685574960312
axon guidance	1.72986761592637	0.0193663284883647	0.0193663284883647	0.0193663284883647	3.19185329997022	0.611226112196069	0.0193663284883647	0	0.0193663284883647	0.0193663284883647	1.72986761592637	0.0193663284883647	0.0193663284883647	0.0193663284883647	0.0193663284883647	3.19185329997022	0.611226112196069	0	0.0193663284883647	4.91006924960257
migration	6.73509742348593	6.73509742348593	4.5925217085342	9.08449278201456	9.08449278201456	2.70805234216163	1.16878648110846	2.70805234216163	2.70805234216163	6.73509742348593	1.16878648110846	1.16878648110846	0.158145133806717	0.158145133806717	1.16878648110846	6.73509742348593	2.70805234216163	0	4.5925217085342	4.5925217085342
