## Supplementary material for "Single-cell dissection of schizophrenia reveals neurodevelopmental-synaptic axis and transcriptional resilience": TableS13_Regulons

### Sheet: Sheet 1
TF	Module
ETV5	MEF2C/SATB2
LHX2	MEF2C/SATB2
HIF1A	MEF2C/SATB2
NR4A2	MEF2C/SATB2
RELA	MEF2C/SATB2
NFE2L1	MEF2C/SATB2
MYT1L	MEF2C/SATB2
MEF2C	MEF2C/SATB2
SATB2	MEF2C/SATB2
TBR1	MEF2C/SATB2
ZNF365	MEF2C/SATB2
EMX1	MEF2C/SATB2
NEUROD2	MEF2C/SATB2
SMAD4	MEF2C/SATB2
ADNP	MEF2C/SATB2
NCOA1	MEF2C/SATB2
ZNF609	MEF2C/SATB2
NFE2L2	MEF2C/SATB2
SOX5	MEF2C/SATB2
ZEB1	MEF2C/SATB2
TCF4	MEF2C/SATB2
RARB	MEF2C/SATB2
POU4F1	POU3F2/PAX6
BCL6	POU3F2/PAX6
PAX6	POU3F2/PAX6
TP53	POU3F2/PAX6
REST	POU3F2/PAX6
SALL3	POU3F2/PAX6
ZNF521	POU3F2/PAX6
HES5	POU3F2/PAX6
HES1	POU3F2/PAX6
POU3F2	POU3F2/PAX6
BCL11B	ZNF804A/ZEB2
SOX11	ZNF804A/ZEB2
LHX6	ZNF804A/ZEB2
ARX	ZNF804A/ZEB2
VAX1	ZNF804A/ZEB2
ZNF804A	ZNF804A/ZEB2
ZEB2	ZNF804A/ZEB2
TCF12	ZNF804A/ZEB2
PRRX1	ASCL1 (OLIG)
SOX8	ASCL1 (OLIG)
SOX10	ASCL1 (OLIG)
OLIG1	ASCL1 (OLIG)
OLIG2	ASCL1 (OLIG)
ASCL1	ASCL1 (OLIG)
SOX4	ASCL1 (OLIG)
POU3F3	POU3F3/POU3F4
NR2E1	POU3F3/POU3F4
SALL1	POU3F3/POU3F4
PROX1	POU3F3/POU3F4
POU3F4	POU3F3/POU3F4
DLX1	POU3F3/POU3F4
SOX1	POU3F3/POU3F4
