## Supplementary material for "Single-cell dissection of schizophrenia reveals neurodevelopmental-synaptic axis and transcriptional resilience": TableS14_RNAScopeProbes

### Sheet: Sheet1
Target set 1	Probe	Channel	Opal Fluorophore
CUX2	425581	3	Opal 690 (CY5; Red)
SHANK2	Custom	2	Opal 620 (Texas Red: Orange)
UNC13A	884271	4	Opal 520 (FITC; Green)
Target set 2
CUX2	425581	1	Opal 690 (CY5; Red)
TCF4	557411	3	Opal 620 (Texas Red: Orange)
CLU	606241	2	Opal 520 (FITC; Green)
